# Estimates of epidemiological parameters for H5N1 influenza in humans: a rapid review

**DOI:** 10.1101/2024.12.11.24318702

**Authors:** Jack Ward, Joshua W. Lambert, Timothy W. Russell, James M. Azam, Adam J. Kucharski, Sebastian Funk, Billy J. Quilty, Oswaldo Gressani, Niel Hens, W. John Edmunds

**Affiliations:** Centre for the Mathematical Modelling of Infectious Diseases, Department of Infectious Disease Epidemiology, London School of Hygiene & Tropical Medicine, London, UK; The Francis Crick Institute, 1 Midland Road, London NW1 1AT; Charité Center for Global Health, Charité Universitätsmedizin Berlin, Berlin, Germany; Data Science Institute, I-BioStat,, Hasselt University, Hasselt, Belgium; Centre for Health Economic Research and Modelling Infectious Diseases, Vaccine and Infectious Disease Institute, University of Antwerp, Antwerp, Belgium

## Abstract

**Background:** The ongoing H5N1 panzootic in mammals has amplified zoonotic pathways to facilitate human infection. Characterising key epidemiological parameters for H5N1 is critical should it become widespread.

**Aim:** To identify and estimate critical epidemiological parameters for H5N1 from past and current outbreaks, and to compare their characteristics with human influenza subtypes and the 2003 Netherlands H7N7 outbreak.

**Methods:** We searched PubMed, Embase, and Cochrane Library for systematic reviews reporting parameter estimates from primary data or meta-analyses. To address gaps, we searched PubMed and Google Scholar for studies of any design providing relevant estimates. We estimated the basic reproduction number for the recent outbreak in the United States (US) and the 2003 Netherlands H7N7 outbreak. In addition, we estimated the serial interval for H5N1 using data from previous household clusters in Indonesia. We also applied a branching process model to simulate transmission chain size and duration to assess if simulated transmission patterns align with observed dynamics.

**Results:** From 46 articles, we identified H5N1’s epidemiological profile as having lower transmissibility (R_0_ < 0.2) but higher severity compared to other human subtypes. Evidence suggests H5N1 has a longer incubation (∼4 days vs ∼2 days) and serial intervals (∼6 days vs ∼3 days) than human subtypes, impacting transmission dynamics. The epidemiology of the US H5 outbreak is similar to the 2003 Netherlands H7N7 outbreak. Key gaps remain regarding latent and infectious periods.

**Conclusions:** We characterised critical epidemiological parameters for H5N1 infection. The current US outbreak shows lower pathogenicity, but similar transmissibility compared to prior outbreaks. Longer incubation and serial intervals may enhance contact tracing feasibility. These estimates offer a baseline for monitoring changes in H5N1 epidemiology.
