## Supplementary material for "Estimates of epidemiological parameters for H5N1 influenza in humans: a rapid review": Data extraction sheet

### Sheet: Extraction
Original study	Link	Study type (design)	Subtype	Parameter	Parameter measurement	Findings
Biggerstaff et al. 2014	https://pmc.ncbi.nlm.nih.gov/articles/PMC4169819/	Systematic review	H1N1, H2N2, H3N2, H1N1pdm09, H5N1, seasonal	reproduction number	Systematic review of reproduction number estimates for pandemic influenza. Median point estimate of R in the community setting for all waves of illness. This study combined estimates for the basic and effective reproductive numbers	Median (IQR) - Outbreak (subtype) - original author 1.80 (IQR: 1.47–2.27) - 1918 (H1N1) - community settings 3.82 (IQR: 2.68–4.84) - 1918 (H1N1) - confined settings (ships, military camps, and schools) 1.65 (IQR: 1.53–1.70) - 1957 (H2N2) - community 1.80 (IQR: 1.56–1.85) - 1968 (H3N2) - community 1.39 - 1968 (H3N2) - confined settings 1.46 (IQR: 1.30–1.70) - 2009 (H1N1pdm09) - community 1.96 (IQR…
Ferguson et al. 2004	https://pubmed.ncbi.nlm.nih.gov/15143265/	Modelling study	H5N1	reproduction number	Estimated from 33 H5N1 cases in April 2004	R0 = 0.06 (95% CI: 0.01–0.2)
Lee et al. 2021	https://pmc.ncbi.nlm.nih.gov/articles/PMC8265026/#Sec2	Modeling study	H1N1pdm09	reproduction number	Estimated using an SIR model using incidence data from subjects who wereprescribed antiviral agents from the national stockpile (South Korea) from August 21, 2009 to April 30, 2010	R0 =1.6
Larrauri Cámara et al. 2012	https://pubmed.ncbi.nlm.nih.gov/23116786/	Modeling study	H1N1pdm09	reproduction number	Description of the epidemiological and virological characteristics of the 2009 pandemic in the Spain	R0 estimated during the growth phase of the pandemic wave - 1.32 (95% CI:1.29–1.36)
Saucedo et al. 2019	https://pdfs.semanticscholar.org/5718/004760cffd260ffddf82e5a71b987cfaa582.pdf	Modeling study	H5N1	dispersion	Study investing two methods of estimating R0 using transmission chains and parameter estimation through data fitting	R0 = 0.2 K = 0.751 (optimized dispersion parameter for the maximum likelihood estimate)
Fraser et al. 2011	https://academic.oup.com/aje/article/174/5/505/117666?login=true	Modeling study	H1N1	dispersion	Estimated using time series analysis, using a large household survey dataset conducted in Maryland late 1918	K= 0.94 (95% CI: 0.59, 1.72)
Lessler et al. 2009	https://pubmed.ncbi.nlm.nih.gov/19393959/	Systematic review	Infleunza A and B	incubation period	Systematic review, estimated by fitting a log-normal distribution to pooled data	Median: 1.4 (95% CI: 1.3–1.5) - Influenza A Median: 0.6 (95% CI: 0.5–0.6) - Infleunza B
Huai et al. 2008		Retrospective study	H5N1	incubation period	Retrospective descriptive study of 24 human cases in China 1997-2008	Median: 5 days (range 2–9.5)
Nishiura and Inaba 2011		Modeling study	H1N1pdm09	incubation period	Estimated the incubation period among confirmed imported cases who traveled to Japan from Hawaii during the early phase of the 2009 pandemic (n=72).	median incubation period range from 1.43 to 1.64 days
Canini and Carratt 2011	https://journals.asm.org/doi/full/10.1128/jvi.01318-10	Modeling study	H1N1	incubation period	Model was fitted to individual virus kinetics and symptom dynamics data obtained from 44 volunteers experimentally challenged with influenza A/H1N1 virus.	Mean incubation period 1.9 days (SD 0.7) and ranged from 0.9 to 4.5 days
Tom et al. 2010	https://www.cambridge.org/core/journals/epidemiology-and-infection/article/estimating-time-to-onset-of-swine-influenza-symptoms-after-initial-novel-ah1n1v-viral-infection/833E57A33B09AB698D0B1BB1F6EF9EF2	Modeling study	H1N1pdm09	incubation period	Derived through parametric time-to-event analyses of data on onset of symptoms and exposure dates	Mean: 1.66 (95% CI: 1.42-1.90)
Yang et al. 2007	https://pmc.ncbi.nlm.nih.gov/articles/PMC2857285/	Modeling study	H5N1	incubation period	Transmission model to estimate R0 during one household outbreak in Indonesia 2006	probable range of 3–7 days
Bui et al. 2015	https://pubmed.ncbi.nlm.nih.gov/25644240/	Systematic review	H5N1	incubation period	Systematic review of H5N1 epidmiology	Median: 4 (range 2–8) - median value derived from outbreaks in Thailand and Vietnam in 2004 (Beigel et al. 2005) Mean: 3.30 (95%CI: 2.70-3.90) - Distribution estimated using survival analysis techniques from 43 human cases in China (Cowling et al. 2013) Mean: 5 (95%CI: 3.9-6.1) - Time between the last known exposure to ill or dead poultry and the onset of the illness. In 8 human cases in Eastern …
Nishiura 2007	https://www.ncbi.nlm.nih.gov/pmc/articles/PMC1884151/	Modeling study	H1N1	incubation period	Estimated through the re-analysis of daily incidence data of cases on ships departing Australia in 1919	Mean: 1.34 (IQR: 0.96-1.87)
Carrat et al. 2008	https://academic.oup.com/aje/article/167/7/775/83777#86199749	Human challnage	H2N2	incubation period	Individual incubation times reported in 16 men after being inoculated with A/Bethesda/10/63 (H2N2)	Mean: 2.1 (95% CI: 1.7–2.4)
Ferguson et al. 2005	https://pubmed.ncbi.nlm.nih.gov/16079797/	Modeling study	H3N2	incubation period	Estimated from multiple exposure event occurring on an aeroplane	Mean: 1.48 (95% CI: 1.33-1.63)
Lessler et al. 2009	https://www.nejm.org/doi/10.1056/NEJMoa0906089?url_ver=Z39.88-2003&rfr_id=ori:rid:crossref.org&rfr_dat=cr_pub%20%200www.ncbi.nlm.nih.gov	Modeling study	H1N1pdm09	incubation period	Outbreak of 2009 Pandemic Influenza A (H1N1) at a New York City School	Median incubation period: 1.4 days (95% CI: 1.0-1.8)
Wang et al. 2012	https://pubmed.ncbi.nlm.nih.gov/22342834/	retrospective cohort study	H1N1pdm09	incubation period	outbreak of 2009 pandemic influenza A (H1N1) at a middle school in Luoyang, China	Median incubation period 1.6 days (95% CI: 1.2–2.3)
Shen et al. 2012	https://pubmed.ncbi.nlm.nih.gov/22248240/	Modeling study	H1N1pdm09	incubation period	Estimated using records of the transmission chain of the primary case and secondary cases by identifying date of exposure and the date of the onset of symptoms in persons with confirmed cases, in Xiamen, Fujian Province, China	Mean: 2.33 days (95% CI: 1.71-2.94)
Cao et al. 2009	https://www.nejm.org/doi/10.1056/NEJMoa0906612?url_ver=Z39.88-2003&rfr_id=ori:rid:crossref.org&rfr_dat=cr_pub%20%200www.ncbi.nlm.nih.gov	observational study	H1N1pdm09	incubation period	Clinical Features of the Initial Cases of 2009 Pandemic Influenza A (H1N1) Virus Infection in China (426 patients)	Median: 2 days (range 1-7)
Canini and Carratt 2011	https://journals.asm.org/doi/full/10.1128/jvi.01318-10	Modeling study	H1N1	latent period	Model was fitted to individual virus kinetics and symptom dynamics data obtained from 44 volunteers experimentally challenged with influenza A/H1N1 virus.	Mean ranged from 0.4 days (SD, 0.3 days) to 1.5 days (SD, 0.6 days), depending on the chosen viral titer threshold
Tuite et al. 2010	https://www.cmaj.ca/content/182/2/131.short	Modeling study	H1N1pdm09	latent period	MCMC model to simulate disease transmission using data on laboratory-confirmed cases of pandemic H1N1 influenza reported in Ontario, Canada, between Apr. 13 and June 20, 2009	Mean 2.62 days (95% CI:2.28–3.12)
Cori et al. 2012	https://www.sciencedirect.com/science/article/pii/S175543651200031X	Viral dynamics	H1N1/H3N2	latent period	Viral excretion profile over time used directly to estimate latent period	Mean: 1.60 days (95% CI: 1.50- 1.70)
Chan et al. 2024	https://www.sciencedirect.com/science/article/pii/S1755436525000039?via%3Dihub	Modeling study	Seasonal (mixed subtypes)	latent period	Estimated using data from a 7-site case-ascertained household study in the United States over two influenza seasons, 2021/2022 and 2022/2023. Posterior mean for short (0.61 day), primary (1.55) and long (4.30) incubation periods	All mean Short: 0.4 (95% CI: 0.2–0.6) Primary: 0.9 days (95% CI: 0.2–1.4) Long: 0.9 days (95% CI: 0.2–1.6)
Cori et al. 2012	https://www.sciencedirect.com/science/article/pii/S175543651200031X	Viral dynamics	H1N1/H3N2	infectious period	Viral excretion profile over time used directly to estimate infectious period	Mean:1.0 days (95% CI: 0.50-1.70)
Canini and Carratt 2011	https://journals.asm.org/doi/full/10.1128/jvi.01318-10	Modeling study	H1N1	infectious period	Model was fitted to individual virus kinetics and symptom dynamics data obtained from 44 volunteers experimentally challenged with influenza A/H1N1 virus.	Mean ranged from 1.3 days (SD, 0.8 days) at a threshold of 4 log10 (TCID50/ml) and 7.0 days (SD, 2.1 days) when no threshold was applied
Tuite et al. 2010	https://www.cmaj.ca/content/182/2/131.short	Modeling study	H1N1pdm09	infectious period	MCMC model to simulate disease transmission using data on laboratory-confirmed cases of pandemic H1N1 influenza reported in Ontario, Canada, between Apr. 13 and June 20, 2009	mean duration of infectiousness of 3.38 days (95% CI: 2.06–4.69)
Yang et al. 2007	https://pmc.ncbi.nlm.nih.gov/articles/PMC2857285/	Modeling study	H5N1	infectious period	Transmission model to estimate R0 during one household outbreak in Indonesia 2006	Probable range 5-13 days
Chan et al. 2024	https://pmc.ncbi.nlm.nih.gov/articles/PMC11370535/#S2	Modeling study	Seasonal (mixed subtypes)	infectious period	Estimated using data from a 7-site case-ascertained household study in the United States over two influenza seasons, 2021/2022 and 2022/2023. Posterior mean for short (0.61 day), primary (1.55) and long (4.30) incubation periods	All mean Short: 2.6 days (95% CI: 2.3–3.0) Primary: 2.0 days (95% CI: 1.7–2.4) Long:1.2 days (95% CI: 0.7–1.9)
Cauchemez et al. 2004	https://pubmed.ncbi.nlm.nih.gov/15505892/	Modeling study	H3N2	infectious period	Transmission model applied to data set consisting of the follow-up of influenza symptoms in 334 households	Mean 3.80 days (95% CI: 3.10-4.60)
Lee et al. 2021	https://pmc.ncbi.nlm.nih.gov/articles/PMC8265026/#Sec2	Modeling study	H1N1pdm09	infectious period	Estimated using an SIR model using incidence data from subjects who wereprescribed antiviral agents from the national stockpile (South Korea) from August 21, 2009 to April 30, 2010	The estimated duration of infectious period using age-structured model is 3.9
Vink et al. 2014	https://pubmed.ncbi.nlm.nih.gov/25294601/	Systematic review	H3N2, H1N1pdm09	serial interval	Model fit to serial interval to index case–to–case interval data identifed in a systematic review.	Review estimates H1N1 - 6 studies range from 1.9 to 8.28 days H1N1pdm09 - 36 studies range from 1.9 to 5 days H3N2 - 4 studies range from 3.1 to 3.5 Influenza B - 3 studies range from 3.4 to 4.9 Vink et al 2014 estimates using statistical method Mean serial interval (95% CI) - dataset ref H3N2: 2.2 (2.1-2.4) - Viboud, 2004 H1N1pdm09: 1.7 (1.3-2.0) - Hahné, 2009 2.1 (1.8-2.4) - Cauchemez, 2009 2.8…
Canini and Carratt 2011	https://journals.asm.org/doi/full/10.1128/jvi.01318-10	Modeling study	H1N1	serial interval (generation time)	Model was fitted to individual virus kinetics and symptom dynamics data obtained from 44 volunteers experimentally challenged with influenza A/H1N1 virus.	Mean 2.1 days (SD, 1.0 day), ranged from 1.2 to 6.2 days
Chan et al. 2024	https://www.sciencedirect.com/science/article/pii/S1755436525000039?via%3Dihub	Modeling study	Seasonal (mixed subtypes)	serial interval (generation time)	Estimated using data from a 7-site case-ascertained household study in the United States over two influenza seasons, 2021/2022 and 2022/2023. Posterior mean for short (0.61 day), primary (1.55) and long (4.30) incubation periods	Mean: Short: 3.2 (95% CrI: 2.8–3.6) Mean: Primary: 3.2 (95% CrI: 2.9–3.6) Mean: Long: 3.4 (95% CrI: 3.1–3.7)
Wong et al. 2013	https://pubmed.ncbi.nlm.nih.gov/24045719/	Systematic review	H1N1pdm09	Infection fatality risk	Point estimates of the risk of death on a per-infection.	laboratory-confirmed cases (point estimates= 0–13,500 per 100,000 cases Symptomatic cases (point estimates= 0–1,200 per 100,000 cases) infections (point estimates=1–10 per 100,000 infections) one death per 100,000 symptomatic cases in children approximately 1,000 deaths per 100,000 symptomatic cases in the elderly,
Lai et al. 2016	https://pubmed.ncbi.nlm.nih.gov/27211899/	Systematic review	H5N1	Case fatality risk	Reviews 18 years (1997-2015) to investigate the changes in the epidemiological characteristics of human H5N1 cases	Type - deaths/cases - CFR CFR 1997-2015 Overall - 483/903 - 53.5% Clade 0 - 6/18 - 33.3% Clade 1 - 112/191 - 58.6% Clade 2.1 - 176/208 - 84.6% Clade 2.2 - 130/391 - 33.20% Clade 2.3 - 55/89 - 61.8% Clade 7 - 2/2-100%
Li et al. 2008	https://jech.bmj.com/content/62/6/555.short?casa_token=_F2kBHmwDsQAAAAA:gXqRtvjDEg-CLzaX4Kt6VnQ7B5eevwiN4ZzH0IaFzFyKYVfFyfSuKGP_5SAiLb1uV2JfwNonf6Ct6Q	Review	H5N1	infection fatality risk	Adjusted CFR based on surveillance and seroprevalence studies	1997 Hong Kong outbreak 14.3% (6/42) Turkey outbreak 2006 33.3% (4/12)
McDonald et al. 2023	https://onlinelibrary.wiley.com/doi/full/10.1111/irv.13146	Modeling study	H3N2/H1N1pdm09/Infleunza B	Case fatality risk	Sentinel surveillance data from general practitioners and laboratory testing were synthesised to supply age-group specific estimates of incidence of symptomatic infection, and ecological additive modelling was used to estimate influenza-attributable deaths.	Range of median from 55 years to 85 year + H3N2 - 0.018%-4.76% H1N1pdm09 - 0.010%-2.51% Infleunza B - 0.016%-4.08%
WHO 2017	https://iris.who.int/bitstream/handle/10665/259893/WHO-WHE-IHM-GIP-2017.1-eng.pdf?sequence=1	Grey literature	H1N1,H2N2, H3N2, H1N1pdm09	Case fatality risk	Pandemic Influenza Risk Management WHO Guidance	H1N1 2–3% H2N2 <0.2% H3N2 <0.2% H1N1pdm09 0.02%
Abdalla et al. 2020	https://pmc.ncbi.nlm.nih.gov/articles/PMC7012031/#sec2	Retrospective observational	H1N1pdm09	Case fatality risk	Hospital-based surveillance of influenza A(H1N1)pdm09 virus in Saudi Arabia, 2010-2016	CFR for confrimed cases which have been hospitalised: 3.56% (95%CI: 3.29-3.85) (608/17 094)
Oner et al. 2012	https://academic.oup.com/cid/article/55/1/26/317646?login=true#4254342	Retrospective	H5N1	Case fatality risk	Data collected from 13 countries on 193 children <18 years who were confirmed as having been infected with H5N1 (1997-2010)	0-5yrs - 25/91 (27.5%) 6-11yrs - 24/46 (52.2%) 12-17yrs - 45/56 (80.4%) All Pediatric Cases - 94/193 (48.7%)
Fujikura et al. 2014	https://pubmed.ncbi.nlm.nih.gov/24647251//	Retrosepctive cohort	H1N1pdm09	Case fatality risk	retrospective cohort study of adult patients with influenza pneumonia in Japan (April 1, 2009 to April 30, 2010)	8.2% (27 deaths)
Petrović et al. 2011	https://pubmed.ncbi.nlm.nih.gov/21495196/	prospective	H1N1pdm09	Case fatality risk	September 2009 to September 2010, sentinel surveillance of influenza-like illnesses and acute respiratory infections in all hospitalized patients in Serbia	CFR in hospitalised cases: 2% (32/1591)
Kim et al. 2023	https://pmc.ncbi.nlm.nih.gov/articles/PMC9830541/	Prospective	Seasonal (40% due to A(H3N2), 30% A(H1N1), and 22% influenza B)	Case fatality risk	Prospective population-based surveillance for hospitalisation associated with laboratory-confirmed influenza conducted from September 2010 to August 2017 (Canada)	CFR in hospitalised patients- 4.4%
Presanis et al. 2009	https://pubmed.ncbi.nlm.nih.gov/19997612/	Retrospective	H1N1pdm09	Case fatality risk	CFR April to July 2009 in the US. Estimated using enhanced pandemic surveillance efforts	symptomatic case-fatality ratio - 0.048% (95% CI: 0.026%–0.096%) required ICU - 0.239% (0.134%–0.458%) required hospitalisation - 1.44% (0.83%–2.64%)
Larrauri Cámara et al. 2012	https://pubmed.ncbi.nlm.nih.gov/23116786/	Modeling study	H1N1pdm09	Case fatality risk	Description of the epidemiological and virological characteristics of the 2009 pandemic in the Spain	CFR - 0.58 deaths/1,000 confirmed ILI cases (95%CI, 0.52–0.64)
Altmann et al. 2011	https://pmc.ncbi.nlm.nih.gov/articles/PMC3204773/	Retrospective	H1N1pdm09	Case fatality risk	investigated cases of critically ill children with confirmed pandemic (H1N1) 2009 in pediatric hospitals in Germany.	CFR in pediatric intensive care unit - 12% (95% CI 6%–21%).
Chen et al. 2020	https://bmcmedicine.biomedcentral.com/articles/10.1186/s12916-020-01836-y	Systematic review	H5N1	Seroprevalence	Systematic review (1997-2020) - Overall seroprevalence of virus-specific antibodies to H5N1 across populations with different occupational and behavioural exposures	WHO criteria. Selected exposure populations Poultry workers 0.2% (95% CI: 0-0.5) Poultry cullers 0.6% (95% CI: 0-1.4) Household contacts 0% (95% CI: 0-12.3) Social contacts 0% (95% CI: 0-3.2) Exposed health care workers 0% (95% CI: 0-1.3) General population 0% (95% CI: 0-0.3)
Gomaa et al. 2023	https://gh.bmj.com/content/8/8/e013146	Commentary	H5N1	Seroprevalence	830 serum samples taken from 394 Egyptian live bird market workers (2022/23). Sera samples tested for antibodies against A/Duck/Egypt/BA20361C/2022 (H5N1) a clade 2.3.4.4b virus. 38 (4.6%) of the samples had neutralising antibodies	Criteria not specifed 4.6% (95% CI: 3.4-6.2) seropreverlance
Shittu et al. 2024	https://academic.oup.com/cid/article-abstract/80/2/331/7920653?redirectedFrom=fulltext&login=false	Seropreverlance study	H5N1	Seroprevalence	Microneutralization assays (MN) conducted on sera samples from farm workers’ at two dairy farms in Texas 2024.	MN assay only 14.3% (95% CI: 4.0-40)
Mellis et al. 2024	https://www.cdc.gov/mmwr/volumes/73/wr/mm7344a3.htm	Seropreverlance study	H5N1	Seroprevalence	MN assays conducted on sera samples from 115 dairy workers in Michigan and Colorado (June–August 2024)	neutralizing antibody titers and HI antibody titers ≥1:40 7.0% (95% CI: 3.6-13.1
Du Ry van Beest Holle et al. 2005	https://pubmed.ncbi.nlm.nih.gov/29208126/	Primary epidemiological report	H7N7	H7N7 Netherlands	Household study of household contacts of A/H7N7 confirmed index cases (retrospective cohort)	Seroprevalence: 33/56 (58.9%) had detectable antibodies against H7. Infection was confrimed by RT-PCR or serology
Fouchier et al. 2004	https://pmc.ncbi.nlm.nih.gov/articles/PMC337057/#abstract1	Primary epidemiological report	H7N7	H7N7 Netherlands	Case desciptions	89 human cases and 1 death, CFR = 1.1% 78 presented with conjunctivitis, 5 presented with conjunctivitis and influenza-like illness, 2 presented with influenza-like illness, and 4 did not fit the case definitions.
Bosman et al. 2004	https://www.rivm.nl/bibliotheek/rapporten/630940004.html	Grey literature	H7N7	H7N7 Netherlands	Avian Flu Epidemic 2003: Public health consequences. Executive summary	From the combined results of serological studies and risk factor analysis we deduce that at least approximately 1000 persons who had contact with H7-infected poultry (persons involved in controlling the outbreak and poultry farmers) experienced an infection with the avian flu virus. IFR = 1/1000 = 0.1%
